# Impact of non-pharmaceutical interventions on COVID-19 incidence and deaths: cross-national natural experiment in 32 European countries

**DOI:** 10.1101/2022.07.11.22277491

**Authors:** Diogo Costa, Sven Rohleder, med Kayvan Bozorgmehr

## Abstract

**Purpose:** Non-pharmaceutical interventions (NPIs) have been the cornerstone of COVID-19 pandemic control, but evidence on their effectiveness varies according to the methods and approaches taken to empirical analysis.

We analysed the impact of NPIs on incident SARS-CoV-2 across 32 European countries (March-December 2020) using two NPI trackers: the Corona Virus Pandemic Policy Monitor – COV-PPM, and the Oxford Covid-19 Government Response Tracker – OxCGRT.

**Methods:** NPIs were summarized through principal component analysis into three sets, stratified by two waves (C1-C3, weeks 5-25, and C4-C6, weeks 35-52). Longitudinal, multi-level mixed-effects negative binomial regression models were fitted to estimate incidence rate ratios for cases and deaths considering different time-lags and reverse causation (i.e. changing incidence causing NPIs), stratified by waves and geographical regions (Western, Eastern, Northern, Southern, Others).

**Results:** During the first wave, restrictions on movement/mobility, public transport, public events, and public spaces (C1) and healthcare system improvements, border closures and restrictions to public institutions (C2) reduced SARS-CoV-2 incidence after 28 and 35-days. Mask policies (C3) reduced SARS-CoV-2 incidence (except after 35-days). During wave 1, C1 and C2 reduced deaths after 49-days and C3 after 21, 28 and 35-days. During wave 2, restrictions on movement/mobility, public transport and healthcare system improvements (C5) decreased SARS-CoV-2 cases and deaths across all countries.

**Conclusion:** In the absence of pre-existing immunity, vaccines or treatment options, the impact of NPIs on SARS-CoV-2 incidence and deaths varied by regions and waves but was consistent across components of NPIs derived from two policy trackers (CoV-PPM and OxCGRT).
