## Additional file 2 for "Impact of non-pharmaceutical interventions on COVID-19 incidence and deaths: cross-national natural experiment in 32 European countries"

### Sheet: S8 - Cases by country W1
Cases - Wave 1, by country groups
	Sounthern	Western	Eastern	Northern	Other	Sounthern	Sounthern	Sounthern	Sounthern	Sounthern	Western	Western	Western	Western	Western	Eastern	Eastern	Eastern	Eastern	Eastern	Northern	Northern	Northern	Northern	Northern	Other	Other	Other	Other	Other
VARIABLES	IRR (se)	IRR (se)	IRR (se)	IRR (se)	IRR (se)	IRR (se)	IRR (se)	IRR (se)	IRR (se)	IRR (se)	IRR (se)	IRR (se)	IRR (se)	IRR (se)	IRR (se)	IRR (se)	IRR (se)	IRR (se)	IRR (se)	IRR (se)	IRR (se)	IRR (se)	IRR (se)	IRR (se)	IRR (se)	IRR (se)	IRR (se)	IRR (se)	IRR (se)	IRR (se)
ID_day	1.055***(1.050 - 1.059)	1.032***(1.026 - 1.038)	1.026***(1.023 - 1.029)	1.029***(1.025 - 1.033)	1.005***(1.002 - 1.009)	1.057***(1.052 - 1.063)	1.056***(1.050 - 1.062)	1.050***(1.044 - 1.057)	1.039***(1.033 - 1.046)	1.020***(1.014 - 1.026)	1.034***(1.027 - 1.041)	1.035***(1.027 - 1.043)	1.026***(1.018 - 1.033)	1.021***(1.014 - 1.028)	1.011***(1.005 - 1.017)	1.026***(1.022 - 1.029)	1.028***(1.024 - 1.032)	1.029***(1.025 - 1.033)	1.027***(1.022 - 1.031)	1.023***(1.019 - 1.028)	1.028***(1.024 - 1.033)	1.026***(1.021 - 1.030)	1.021***(1.016 - 1.025)	1.014***(1.010 - 1.019)	1.004**(1.000 - 1.008)	1.003(0.998 - 1.007)	1.002(0.997 - 1.007)	1.001(0.996 - 1.007)	0.998(0.993 - 1.003)	0.989***(0.985 - 0.994)
Tpc1nolagw1	1.087***(1.081 - 1.093)	1.111***(1.098 - 1.125)	1.118***(1.111 - 1.126)	1.242***(1.210 - 1.275)	1.103***(1.092 - 1.114)	1.067***(1.056 - 1.077)	1.064***(1.056 - 1.072)	1.066***(1.059 - 1.074)	1.066***(1.058 - 1.073)	1.059***(1.052 - 1.065)	1.094***(1.075 - 1.114)	1.089***(1.073 - 1.106)	1.079***(1.065 - 1.093)	1.076***(1.063 - 1.088)	1.057***(1.047 - 1.067)	1.111***(1.096 - 1.126)	1.122***(1.112 - 1.133)	1.116***(1.108 - 1.124)	1.104***(1.097 - 1.111)	1.090***(1.084 - 1.096)	1.213***(1.172 - 1.256)	1.200***(1.166 - 1.234)	1.196***(1.167 - 1.225)	1.170***(1.145 - 1.196)	1.135***(1.112 - 1.157)	1.087***(1.070 - 1.104)	1.090***(1.077 - 1.103)	1.083***(1.072 - 1.094)	1.078***(1.068 - 1.088)	1.070***(1.060 - 1.079)
Tpc2nolagw1	1.073***(1.058 - 1.088)	1.037***(1.021 - 1.054)	1.069***(1.060 - 1.077)	0.994(0.971 - 1.018)	1.071***(1.059 - 1.082)	1.057***(1.042 - 1.073)	1.071***(1.057 - 1.086)	1.071***(1.057 - 1.086)	1.056***(1.042 - 1.071)	1.036***(1.024 - 1.049)	1.032***(1.011 - 1.054)	1.043***(1.025 - 1.061)	1.048***(1.031 - 1.066)	1.030***(1.013 - 1.047)	1.019**(1.003 - 1.035)	1.040***(1.028 - 1.052)	1.048***(1.039 - 1.056)	1.048***(1.040 - 1.056)	1.043***(1.036 - 1.051)	1.035***(1.028 - 1.043)	1.005(0.980 - 1.031)	1.007(0.984 - 1.030)	0.997(0.977 - 1.017)	0.999(0.981 - 1.017)	1.001(0.985 - 1.018)	1.063***(1.046 - 1.080)	1.071***(1.057 - 1.084)	1.074***(1.062 - 1.086)	1.065***(1.054 - 1.075)	1.056***(1.047 - 1.065)
Tpc3nolagw1	0.898***(0.885 - 0.911)	0.962***(0.945 - 0.980)	0.990*(0.979 - 1.000)	0.837***(0.816 - 0.859)	0.947***(0.935 - 0.959)	0.923***(0.908 - 0.939)	0.917***(0.903 - 0.931)	0.917***(0.904 - 0.930)	0.924***(0.912 - 0.936)	0.935***(0.924 - 0.946)	1.001(0.978 - 1.024)	0.997(0.978 - 1.017)	0.995(0.978 - 1.013)	0.995(0.981 - 1.010)	0.996(0.985 - 1.008)	1.009(0.994 - 1.023)	1.005(0.994 - 1.017)	1.005(0.994 - 1.015)	1.010**(1.001 - 1.020)	1.013***(1.003 - 1.022)	0.893***(0.854 - 0.934)	0.906***(0.874 - 0.939)	0.908***(0.883 - 0.934)	0.903***(0.884 - 0.923)	0.901***(0.885 - 0.917)	0.961***(0.946 - 0.976)	0.962***(0.950 - 0.974)	0.965***(0.955 - 0.976)	0.975***(0.965 - 0.985)	0.986***(0.977 - 0.995)
Tpc1_7lagw1						1.007(0.997 - 1.017)					1.006(0.989 - 1.024)					1.002(0.988 - 1.015)					1.030*(0.998 - 1.062)					1.016**(1.001 - 1.032)
Tpc2_7lagw1						1.038***(1.023 - 1.054)					1.011(0.991 - 1.032)					1.033***(1.022 - 1.045)					0.980(0.957 - 1.005)					1.004(0.989 - 1.020)
Tpc3_7lagw1						0.951***(0.936 - 0.966)					0.935***(0.915 - 0.956)					0.977***(0.963 - 0.990)					0.921***(0.882 - 0.961)					0.985*(0.968 - 1.003)
Tpc1_14lagw1							1.002(0.995 - 1.009)					0.994(0.981 - 1.007)					0.981***(0.972 - 0.991)					1.043***(1.018 - 1.067)					1.005(0.994 - 1.017)
Tpc2_14lagw1							1.043***(1.029 - 1.058)					1.001(0.985 - 1.018)					1.033***(1.025 - 1.041)					0.953***(0.931 - 0.976)					0.991(0.979 - 1.003)
Tpc3_14lagw1							0.951***(0.938 - 0.965)					0.918***(0.900 - 0.937)					0.974***(0.964 - 0.984)					0.911***(0.881 - 0.942)					0.981**(0.967 - 0.996)
Tpc1_21lagw1								0.995*(0.989 - 1.001)					0.993(0.983 - 1.004)					0.974***(0.967 - 0.982)					1.037***(1.018 - 1.057)					0.999(0.990 - 1.007)
Tpc2_21lagw1								1.044***(1.030 - 1.057)					0.986*(0.972 - 1.000)					1.037***(1.029 - 1.045)					0.944***(0.923 - 0.966)					0.978***(0.967 - 0.988)
Tpc3_21lagw1								0.966***(0.953 - 0.979)					0.926***(0.911 - 0.941)					0.974***(0.965 - 0.983)					0.920***(0.896 - 0.944)					0.978***(0.965 - 0.990)
Tpc1_28lagw1									0.994**(0.988 - 0.999)					0.984***(0.975 - 0.993)					0.968***(0.961 - 0.975)					1.026***(1.011 - 1.042)					0.990***(0.983 - 0.997)
Tpc2_28lagw1									1.026***(1.012 - 1.040)					0.980***(0.967 - 0.993)					1.045***(1.037 - 1.053)					0.953***(0.933 - 0.974)					0.979***(0.969 - 0.988)
Tpc3_28lagw1									0.989(0.975 - 1.003)					0.944***(0.931 - 0.957)					0.985***(0.977 - 0.993)					0.941***(0.919 - 0.963)					0.985**(0.974 - 0.997)
Tpc1_35lagw1										1.001(0.996 - 1.006)					0.982***(0.975 - 0.989)					0.965***(0.959 - 0.971)					1.006(0.993 - 1.018)					0.992**(0.985 - 0.998)
Tpc2_35lagw1										0.998(0.986 - 1.009)					0.977***(0.967 - 0.988)					1.042***(1.034 - 1.050)					0.996(0.977 - 1.015)					0.975***(0.967 - 0.984)
Tpc3_35lagw1										1.012**(1.000 - 1.024)					0.959***(0.949 - 0.970)					0.992**(0.985 - 1.000)					0.968**(0.941 - 0.996)					1.004(0.993 - 1.015)
ratechange	1.090***(1.062 - 1.119)	1.083***(1.045 - 1.123)	1.059***(1.035 - 1.084)	1.171***(1.131 - 1.212)	1.093***(1.060 - 1.127)	1.097***(1.069 - 1.125)	1.090***(1.061 - 1.119)	1.056***(1.030 - 1.082)	1.017(0.995 - 1.039)	0.972***(0.959 - 0.986)	1.063***(1.027 - 1.100)	1.024**(1.000 - 1.048)	1.003(0.988 - 1.019)	0.984***(0.973 - 0.995)	0.966***(0.958 - 0.974)	1.072***(1.044 - 1.101)	1.047***(1.025 - 1.070)	1.037***(1.018 - 1.056)	1.031***(1.014 - 1.048)	1.019***(1.005 - 1.034)	1.150***(1.109 - 1.192)	1.111***(1.077 - 1.146)	1.076***(1.049 - 1.103)	1.038***(1.019 - 1.058)	1.003(0.991 - 1.016)	1.090***(1.056 - 1.125)	1.055***(1.029 - 1.082)	1.030***(1.011 - 1.050)	1.012(0.997 - 1.027)	0.993(0.982 - 1.003)
lnalpha	0.916(0.821 - 1.022)	2.306***(2.128 - 2.499)	0.998(0.905 - 1.102)	1.257***(1.116 - 1.416)	1.602***(1.468 - 1.748)	0.794***(0.710 - 0.888)	0.761***(0.679 - 0.852)	0.730***(0.652 - 0.817)	0.668***(0.597 - 0.748)	0.501***(0.447 - 0.562)	2.147***(1.980 - 2.328)	1.951***(1.797 - 2.119)	1.701***(1.563 - 1.852)	1.343***(1.232 - 1.465)	0.870***(0.796 - 0.951)	0.915*(0.828 - 1.011)	0.830***(0.751 - 0.917)	0.749***(0.678 - 0.828)	0.657***(0.594 - 0.726)	0.562***(0.509 - 0.621)	1.175***(1.042 - 1.325)	1.048(0.927 - 1.184)	0.892*(0.788 - 1.009)	0.731***(0.646 - 0.827)	0.539***(0.477 - 0.610)	1.525***(1.397 - 1.665)	1.393***(1.276 - 1.521)	1.211***(1.109 - 1.323)	1.007(0.921 - 1.101)	0.781***(0.714 - 0.855)
var(_cons[Country_code])	1.468(0.902 - 2.387)	1.796*(0.917 - 3.517)	1.378*(0.974 - 1.951)	3.401(0.610 - 18.980)	9.722**(1.169 - 80.854)	1.476(0.902 - 2.415)	1.465(0.904 - 2.375)	1.504(0.898 - 2.517)	1.652(0.879 - 3.106)	1.968(0.844 - 4.590)	2.044*(0.908 - 4.601)	2.074*(0.902 - 4.769)	1.932*(0.899 - 4.151)	1.454(0.925 - 2.285)	1.305(0.948 - 1.797)	1.394*(0.974 - 1.997)	1.430*(0.973 - 2.101)	1.442*(0.973 - 2.139)	1.410*(0.974 - 2.042)	1.336*(0.977 - 1.826)	3.438(0.606 - 19.503)	2.726(0.665 - 11.173)	2.173(0.727 - 6.495)	2.061(0.741 - 5.728)	2.348(0.701 - 7.870)	9.889**(1.170 - 83.562)	8.824**(1.161 - 67.083)	7.234**(1.144 - 45.747)	5.487**(1.120 - 26.877)	4.330**(1.098 - 17.070)
Observations	735	1,029	1,029	588	1,323	715	680	645	610	575	1,001	952	903	854	805	1,001	952	903	854	805	572	544	516	488	460	1,287	1,224	1,161	1,098	1,035
Number of groups	5	7	7	4	9	5	5	5	5	5	7	7	7	7	7	7	7	7	7	7	4	4	4	4	4	9	9	9	9	9
ciEform in parentheses
*** p<0.01, ** p<0.05, * p<0.1

### Sheet: S9 - Cases by country W2
Cases - Wave 2, by country groups
	Sounthern	Western	Eastern	Northern	Other	Sounthern	Sounthern	Sounthern	Sounthern	Sounthern	Western	Western	Western	Western	Western	Eastern	Eastern	Eastern	Eastern	Eastern	Northern	Northern	Northern	Northern	Northern	Other	Other	Other	Other	Other
VARIABLES	IRR (se)	IRR (se)	IRR (se)	IRR (se)	IRR (se)	IRR (se)	IRR (se)	IRR (se)	IRR (se)	IRR (se)	IRR (se)	IRR (se)	IRR (se)	IRR (se)	IRR (se)	IRR (se)	IRR (se)	IRR (se)	IRR (se)	IRR (se)	IRR (se)	IRR (se)	IRR (se)	IRR (se)	IRR (se)	IRR (se)	IRR (se)	IRR (se)	IRR (se)	IRR (se)
ID_day	1.027***(1.026 - 1.029)	1.019***(1.018 - 1.021)	1.027***(1.025 - 1.028)	1.025***(1.024 - 1.026)	1.029***(1.027 - 1.030)	1.028***(1.026 - 1.030)	1.029***(1.027 - 1.030)	1.029***(1.027 - 1.031)	1.031***(1.029 - 1.033)	1.031***(1.029 - 1.033)	1.019***(1.018 - 1.020)	1.019***(1.018 - 1.020)	1.019***(1.018 - 1.021)	1.019***(1.018 - 1.021)	1.020***(1.018 - 1.021)	1.026***(1.025 - 1.028)	1.027***(1.025 - 1.028)	1.027***(1.026 - 1.029)	1.029***(1.027 - 1.030)	1.029***(1.027 - 1.031)	1.025***(1.024 - 1.026)	1.025***(1.024 - 1.026)	1.025***(1.024 - 1.026)	1.025***(1.025 - 1.026)	1.026***(1.025 - 1.027)	1.029***(1.027 - 1.030)	1.029***(1.027 - 1.030)	1.028***(1.026 - 1.030)	1.028***(1.026 - 1.029)	1.028***(1.026 - 1.029)
Tpc1nolagw2	0.961***(0.953 - 0.968)	1.031***(1.024 - 1.039)	1.010**(1.002 - 1.018)	1.010***(1.004 - 1.016)	1.000(0.994 - 1.006)	0.969***(0.960 - 0.978)	0.962***(0.954 - 0.970)	0.960***(0.952 - 0.967)	0.964***(0.957 - 0.971)	0.969***(0.962 - 0.976)	1.024***(1.014 - 1.034)	1.028***(1.020 - 1.037)	1.030***(1.022 - 1.037)	1.025***(1.018 - 1.033)	1.024***(1.017 - 1.031)	1.013*(0.999 - 1.027)	1.019***(1.007 - 1.031)	1.023***(1.013 - 1.032)	1.026***(1.017 - 1.035)	1.025***(1.016 - 1.034)	1.007*(0.999 - 1.014)	1.011***(1.005 - 1.017)	1.015***(1.009 - 1.021)	1.015***(1.009 - 1.021)	1.012***(1.007 - 1.018)	1.004(0.997 - 1.010)	1.001(0.996 - 1.007)	0.997(0.992 - 1.003)	0.996(0.990 - 1.002)	0.997(0.991 - 1.003)
Tpc2nolagw2	1.041***(1.035 - 1.046)	1.040***(1.031 - 1.050)	1.028***(1.018 - 1.037)	0.994(0.982 - 1.006)	1.011(0.997 - 1.025)	1.039***(1.032 - 1.046)	1.042***(1.036 - 1.048)	1.041***(1.035 - 1.047)	1.038***(1.033 - 1.044)	1.034***(1.029 - 1.039)	1.054***(1.038 - 1.069)	1.056***(1.044 - 1.068)	1.056***(1.045 - 1.067)	1.050***(1.040 - 1.061)	1.047***(1.036 - 1.057)	1.020***(1.008 - 1.031)	1.026***(1.016 - 1.036)	1.029***(1.020 - 1.039)	1.027***(1.018 - 1.037)	1.025***(1.016 - 1.034)	0.985**(0.971 - 0.999)	0.992(0.980 - 1.003)	0.988**(0.978 - 1.000)	0.996(0.984 - 1.007)	1.006(0.994 - 1.019)	1.008(0.991 - 1.026)	1.011(0.996 - 1.027)	1.010(0.996 - 1.025)	1.006(0.992 - 1.020)	1.001(0.988 - 1.015)
Tpc3nolagw2	1.020***(1.012 - 1.029)	1.016**(1.004 - 1.029)	1.032***(1.025 - 1.039)	1.026***(1.015 - 1.036)	1.014***(1.006 - 1.021)	1.013**(1.001 - 1.026)	1.018***(1.008 - 1.028)	1.018***(1.009 - 1.027)	1.006(0.998 - 1.015)	1.001(0.993 - 1.010)	1.001(0.979 - 1.023)	1.009(0.993 - 1.026)	1.011(0.997 - 1.025)	1.014**(1.002 - 1.027)	1.014**(1.001 - 1.027)	1.035***(1.023 - 1.047)	1.041***(1.032 - 1.050)	1.045***(1.036 - 1.053)	1.044***(1.036 - 1.052)	1.040***(1.033 - 1.048)	1.020***(1.009 - 1.032)	1.028***(1.017 - 1.038)	1.033***(1.023 - 1.043)	1.029***(1.019 - 1.039)	1.023***(1.013 - 1.032)	1.007*(0.999 - 1.016)	1.009**(1.002 - 1.017)	1.013***(1.005 - 1.021)	1.013***(1.005 - 1.020)	1.012***(1.004 - 1.019)
Tpc1_7lagw2						0.985***(0.976 - 0.994)					1.012***(1.003 - 1.021)					0.998(0.985 - 1.011)					1.003(0.995 - 1.010)					0.996(0.989 - 1.002)
Tpc2_7lagw2						1.003(0.996 - 1.010)					0.984**(0.970 - 0.998)					1.013**(1.002 - 1.024)					1.012*(0.999 - 1.025)					1.003(0.985 - 1.020)
Tpc3_7lagw2						1.011(0.997 - 1.024)					1.016(0.996 - 1.036)					0.996(0.983 - 1.008)					1.009**(1.000 - 1.017)					1.010**(1.002 - 1.019)
Tpc1_14lagw2							0.991**(0.984 - 0.999)					1.008**(1.000 - 1.016)					0.995(0.985 - 1.005)					0.996(0.990 - 1.003)					0.993**(0.987 - 1.000)
Tpc2_14lagw2							0.996(0.990 - 1.002)					0.972***(0.961 - 0.983)					1.004(0.994 - 1.014)					0.995(0.985 - 1.005)					1.006(0.991 - 1.021)
Tpc3_14lagw2							1.006(0.993 - 1.019)					1.012(0.998 - 1.027)					0.984***(0.973 - 0.995)					1.022***(1.015 - 1.029)					1.011***(1.004 - 1.017)
Tpc1_21lagw2								0.996(0.989 - 1.003)					1.005(0.998 - 1.012)					0.996(0.987 - 1.005)					0.992***(0.986 - 0.998)					0.995(0.988 - 1.002)
Tpc2_21lagw2								0.989***(0.983 - 0.996)					0.962***(0.952 - 0.972)					0.992*(0.983 - 1.001)					0.980***(0.972 - 0.989)					1.013*(0.999 - 1.028)
Tpc3_21lagw2								0.989(0.974 - 1.005)					1.011*(0.999 - 1.023)					0.972***(0.962 - 0.983)					1.033***(1.027 - 1.039)					1.019***(1.012 - 1.026)
Tpc1_28lagw2									1.000(0.993 - 1.007)					1.009**(1.002 - 1.017)					0.989***(0.981 - 0.997)					0.985***(0.978 - 0.991)					0.998(0.992 - 1.005)
Tpc2_28lagw2									0.969***(0.962 - 0.976)					0.961***(0.952 - 0.970)					0.985***(0.977 - 0.994)					0.982***(0.974 - 0.990)					1.011(0.997 - 1.025)
Tpc3_28lagw2									0.969***(0.953 - 0.985)					1.007(0.996 - 1.018)					0.969***(0.960 - 0.979)					1.028***(1.022 - 1.034)					1.026***(1.019 - 1.033)
Tpc1_35lagw2										0.999(0.993 - 1.006)					1.009**(1.001 - 1.017)					0.980***(0.972 - 0.988)					0.977***(0.970 - 0.983)					1.001(0.994 - 1.008)
Tpc2_35lagw2										0.957***(0.950 - 0.964)					0.961***(0.952 - 0.970)					0.984***(0.976 - 0.993)					0.991**(0.982 - 0.999)					1.008(0.994 - 1.022)
Tpc3_35lagw2										0.967***(0.952 - 0.983)					1.006(0.995 - 1.017)					0.975***(0.965 - 0.984)					1.017***(1.011 - 1.024)					1.031***(1.024 - 1.039)
ratechange	1.655***(1.459 - 1.879)	2.169***(1.921 - 2.450)	1.549***(1.384 - 1.733)	1.669***(1.513 - 1.840)	1.324***(1.228 - 1.428)	1.631***(1.438 - 1.849)	1.627***(1.436 - 1.843)	1.570***(1.387 - 1.778)	1.499***(1.334 - 1.684)	1.478***(1.324 - 1.650)	2.182***(1.929 - 2.468)	2.072***(1.833 - 2.343)	2.000***(1.773 - 2.255)	2.016***(1.790 - 2.271)	2.050***(1.819 - 2.310)	1.568***(1.398 - 1.759)	1.525***(1.357 - 1.713)	1.437***(1.284 - 1.608)	1.424***(1.278 - 1.587)	1.445***(1.300 - 1.606)	1.687***(1.522 - 1.870)	1.557***(1.403 - 1.728)	1.620***(1.478 - 1.776)	1.686***(1.539 - 1.847)	1.688***(1.535 - 1.855)	1.330***(1.232 - 1.434)	1.325***(1.229 - 1.428)	1.334***(1.237 - 1.439)	1.329***(1.233 - 1.432)	1.304***(1.211 - 1.403)
lnalpha	0.326***(0.294 - 0.361)	0.337***(0.309 - 0.367)	0.347***(0.318 - 0.378)	0.130***(0.116 - 0.147)	0.493***(0.457 - 0.532)	0.320***(0.289 - 0.355)	0.321***(0.289 - 0.356)	0.317***(0.286 - 0.351)	0.289***(0.261 - 0.321)	0.264***(0.237 - 0.293)	0.331***(0.304 - 0.361)	0.328***(0.300 - 0.357)	0.320***(0.293 - 0.349)	0.316***(0.289 - 0.344)	0.317***(0.290 - 0.346)	0.345***(0.316 - 0.376)	0.343***(0.315 - 0.374)	0.335***(0.307 - 0.365)	0.324***(0.297 - 0.353)	0.317***(0.291 - 0.346)	0.126***(0.112 - 0.142)	0.120***(0.106 - 0.135)	0.105***(0.093 - 0.119)	0.105***(0.093 - 0.118)	0.110***(0.098 - 0.124)	0.490***(0.454 - 0.529)	0.487***(0.451 - 0.525)	0.479***(0.443 - 0.517)	0.472***(0.437 - 0.510)	0.470***(0.435 - 0.508)
var(_cons[Country_code])	2.472(0.797 - 7.674)	2.467*(0.903 - 6.745)	1.615*(0.951 - 2.745)	1.536(0.834 - 2.829)	1.383**(1.008 - 1.898)	2.834(0.768 - 10.461)	2.712(0.773 - 9.516)	2.297(0.801 - 6.588)	1.556(0.878 - 2.759)	1.366(0.909 - 2.055)	2.421*(0.894 - 6.557)	1.861*(0.903 - 3.836)	1.475(0.921 - 2.361)	1.339(0.929 - 1.930)	1.272(0.934 - 1.733)	1.775*(0.941 - 3.346)	1.706*(0.939 - 3.099)	1.515*(0.945 - 2.429)	1.366*(0.955 - 1.952)	1.325*(0.960 - 1.829)	1.549(0.831 - 2.889)	1.564(0.830 - 2.947)	1.966(0.745 - 5.190)	1.601(0.810 - 3.166)	1.263(0.900 - 1.772)	1.344**(1.004 - 1.798)	1.308*(1.000 - 1.711)	1.280*(0.994 - 1.647)	1.207*(0.990 - 1.473)	1.171*(0.984 - 1.394)
Observations	665	931	931	532	1,197	665	665	665	665	665	931	931	931	931	931	931	931	931	931	931	532	532	532	532	532	1,197	1,197	1,197	1,197	1,197
Number of groups	5	7	7	4	9	5	5	5	5	5	7	7	7	7	7	7	7	7	7	7	4	4	4	4	4	9	9	9	9	9
ciEform in parentheses
*** p<0.01, ** p<0.05, * p<0.1

### Sheet: S10 - Deaths by country W1
Deaths - Wave 1, by country groups
	Sounthern	Western	Eastern	Northern	Other	Sounthern	Sounthern	Sounthern	Sounthern	Sounthern	Western	Western	Western	Western	Western	Eastern	Eastern	Eastern	Eastern	Eastern	Northern	Northern	Northern	Northern	Northern	Other	Other	Other	Other	Other
VARIABLES	IRR (se)	IRR (se)	IRR (se)	IRR (se)	IRR (se)	IRR (se)	IRR (se)	IRR (se)	IRR (se)	IRR (se)	IRR (se)	IRR (se)	IRR (se)	IRR (se)	IRR (se)	IRR (se)	IRR (se)	IRR (se)	IRR (se)	IRR (se)	IRR (se)	IRR (se)	IRR (se)	IRR (se)	IRR (se)	IRR (se)	IRR (se)	IRR (se)	IRR (se)	IRR (se)
ID_day	1.054***(1.049 - 1.059)	1.025***(1.020 - 1.031)	1.017***(1.014 - 1.020)	1.026***(1.022 - 1.029)	1.004**(1.000 - 1.008)	1.043***(1.037 - 1.048)	1.038***(1.032 - 1.045)	1.024***(1.018 - 1.031)	1.002(0.997 - 1.007)	0.991***(0.987 - 0.995)	1.026***(1.018 - 1.033)	1.021***(1.014 - 1.028)	1.011***(1.005 - 1.017)	0.997(0.992 - 1.002)	0.977***(0.972 - 0.981)	1.029***(1.025 - 1.033)	1.027***(1.022 - 1.031)	1.023***(1.019 - 1.028)	1.021***(1.016 - 1.026)	1.011***(1.006 - 1.016)	1.021***(1.016 - 1.025)	1.014***(1.010 - 1.019)	1.004**(1.000 - 1.008)	1.007***(1.003 - 1.011)	1.001(0.996 - 1.006)	1.001(0.996 - 1.007)	0.998(0.993 - 1.003)	0.989***(0.985 - 0.994)	0.982***(0.977 - 0.986)	0.975***(0.971 - 0.980)
Tpc1nolagw1	1.107***(1.101 - 1.114)	1.161***(1.149 - 1.174)	1.125***(1.117 - 1.132)	1.244***(1.215 - 1.274)	1.082***(1.067 - 1.096)	1.084***(1.078 - 1.091)	1.087***(1.079 - 1.094)	1.078***(1.070 - 1.086)	1.040***(1.034 - 1.046)	1.027***(1.021 - 1.032)	1.079***(1.065 - 1.093)	1.076***(1.063 - 1.088)	1.057***(1.047 - 1.067)	1.026***(1.018 - 1.035)	0.990***(0.983 - 0.996)	1.116***(1.108 - 1.124)	1.104***(1.097 - 1.111)	1.090***(1.084 - 1.096)	1.071***(1.065 - 1.077)	1.055***(1.049 - 1.062)	1.196***(1.167 - 1.225)	1.170***(1.145 - 1.196)	1.135***(1.112 - 1.157)	1.091***(1.072 - 1.111)	1.058***(1.038 - 1.079)	1.083***(1.072 - 1.094)	1.078***(1.068 - 1.088)	1.070***(1.060 - 1.079)	1.054***(1.044 - 1.065)	1.036***(1.025 - 1.048)
Tpc2nolagw1	1.027***(1.014 - 1.040)	1.036***(1.020 - 1.053)	1.014***(1.006 - 1.023)	1.033***(1.010 - 1.057)	1.132***(1.119 - 1.145)	1.026***(1.015 - 1.038)	1.024***(1.011 - 1.036)	1.015**(1.004 - 1.027)	1.001(0.992 - 1.010)	0.994(0.987 - 1.002)	1.048***(1.031 - 1.066)	1.030***(1.013 - 1.047)	1.019**(1.003 - 1.035)	1.014*(0.999 - 1.030)	1.007(0.994 - 1.020)	1.048***(1.040 - 1.056)	1.043***(1.036 - 1.051)	1.035***(1.028 - 1.043)	1.023***(1.016 - 1.030)	1.006(0.998 - 1.014)	0.997(0.977 - 1.017)	0.999(0.981 - 1.017)	1.001(0.985 - 1.018)	1.000(0.986 - 1.015)	0.994(0.979 - 1.008)	1.074***(1.062 - 1.086)	1.065***(1.054 - 1.075)	1.056***(1.047 - 1.065)	1.051***(1.042 - 1.059)	1.045***(1.037 - 1.053)
Tpc3nolagw1	0.921***(0.909 - 0.932)	1.011(0.996 - 1.027)	1.001(0.992 - 1.011)	0.799***(0.782 - 0.815)	0.995(0.983 - 1.007)	0.935***(0.925 - 0.946)	0.939***(0.928 - 0.950)	0.945***(0.933 - 0.956)	0.966***(0.957 - 0.974)	0.978***(0.971 - 0.985)	0.995(0.978 - 1.013)	0.995(0.981 - 1.010)	0.996(0.985 - 1.008)	0.996(0.987 - 1.006)	0.997(0.990 - 1.005)	1.005(0.994 - 1.015)	1.010**(1.001 - 1.020)	1.013***(1.003 - 1.022)	1.011**(1.002 - 1.021)	1.007*(0.999 - 1.016)	0.908***(0.883 - 0.934)	0.903***(0.884 - 0.923)	0.901***(0.885 - 0.917)	0.881***(0.866 - 0.895)	0.892***(0.876 - 0.908)	0.965***(0.955 - 0.976)	0.975***(0.965 - 0.985)	0.986***(0.977 - 0.995)	0.992*(0.984 - 1.001)	0.992**(0.984 - 1.000)
Tpc1_21lagw1						1.012***(1.007 - 1.017)					0.993(0.983 - 1.004)					0.974***(0.967 - 0.982)					1.037***(1.018 - 1.057)					0.999(0.990 - 1.007)
Tpc2_21lagw1						1.033***(1.022 - 1.044)					0.986*(0.972 - 1.000)					1.037***(1.029 - 1.045)					0.944***(0.923 - 0.966)					0.978***(0.967 - 0.988)
Tpc3_21lagw1						0.983***(0.972 - 0.994)					0.926***(0.911 - 0.941)					0.974***(0.965 - 0.983)					0.920***(0.896 - 0.944)					0.978***(0.965 - 0.990)
Tpc1_28lagw1							1.004*(1.000 - 1.009)					0.984***(0.975 - 0.993)					0.968***(0.961 - 0.975)					1.026***(1.011 - 1.042)					0.990***(0.983 - 0.997)
Tpc2_28lagw1							1.032***(1.020 - 1.045)					0.980***(0.967 - 0.993)					1.045***(1.037 - 1.053)					0.953***(0.933 - 0.974)					0.979***(0.969 - 0.988)
Tpc3_28lagw1							0.992(0.980 - 1.004)					0.944***(0.931 - 0.957)					0.985***(0.977 - 0.993)					0.941***(0.919 - 0.963)					0.985**(0.974 - 0.997)
Tpc1_35lagw1								1.009***(1.004 - 1.014)					0.982***(0.975 - 0.989)					0.965***(0.959 - 0.971)					1.006(0.993 - 1.018)					0.992**(0.985 - 0.998)
Tpc2_35lagw1								1.003(0.991 - 1.015)					0.977***(0.967 - 0.988)					1.042***(1.034 - 1.050)					0.996(0.977 - 1.015)					0.975***(0.967 - 0.984)
Tpc3_35lagw1								1.003(0.991 - 1.015)					0.959***(0.949 - 0.970)					0.992**(0.985 - 1.000)					0.968**(0.941 - 0.996)					1.004(0.993 - 1.015)
Tpc1_42lagw1									0.998(0.995 - 1.002)					0.982***(0.976 - 0.988)					0.966***(0.959 - 0.972)					0.999(0.989 - 1.009)					0.992***(0.985 - 0.998)
Tpc2_42lagw1									1.007(0.998 - 1.016)					0.988**(0.978 - 0.998)					1.029***(1.022 - 1.037)					1.017*(0.999 - 1.035)					0.981***(0.972 - 0.990)
Tpc3_42lagw1									0.990**(0.983 - 0.998)					0.976***(0.968 - 0.984)					0.990***(0.984 - 0.997)					1.898***(1.666 - 2.163)					1.017***(1.008 - 1.027)
Tpc1_49lagw1										0.996**(0.994 - 0.999)					0.983***(0.977 - 0.988)					0.965***(0.959 - 0.972)					1.008(0.997 - 1.018)					0.998(0.992 - 1.003)
Tpc2_49lagw1										1.005(0.998 - 1.013)					1.008*(1.000 - 1.016)					1.022***(1.015 - 1.029)					1.009(0.990 - 1.028)					0.978***(0.970 - 0.987)
Tpc3_49lagw1										0.984***(0.977 - 0.991)					0.992***(0.987 - 0.998)					1.004(0.998 - 1.010)					2.640***(2.148 - 3.246)					1.018***(1.010 - 1.027)
ratechange	0.968***(0.954 - 0.982)	0.983**(0.969 - 0.998)	0.937***(0.905 - 0.970)	0.821***(0.771 - 0.874)	0.888***(0.862 - 0.915)	0.970***(0.957 - 0.984)	0.955***(0.942 - 0.969)	0.931***(0.918 - 0.944)	0.704***(0.683 - 0.725)	0.670***(0.652 - 0.689)	1.003(0.988 - 1.019)	0.984***(0.973 - 0.995)	0.966***(0.958 - 0.974)	0.935***(0.927 - 0.943)	0.708***(0.686 - 0.730)	1.037***(1.018 - 1.056)	1.031***(1.014 - 1.048)	1.019***(1.005 - 1.034)	1.010(0.998 - 1.021)	1.000(0.990 - 1.011)	1.076***(1.049 - 1.103)	1.038***(1.019 - 1.058)	1.003(0.991 - 1.016)	0.985***(0.974 - 0.995)	0.987(0.965 - 1.008)	1.030***(1.011 - 1.050)	1.012(0.997 - 1.027)	0.993(0.982 - 1.003)	0.987***(0.978 - 0.997)	0.978***(0.972 - 0.985)
lnalpha	0.603***(0.526 - 0.691)	1.643***(1.500 - 1.799)	0.612***(0.535 - 0.699)	0.644***(0.549 - 0.756)	0.698***(0.602 - 0.809)	0.419***(0.361 - 0.486)	0.469***(0.406 - 0.542)	0.429***(0.371 - 0.495)	0.202***(0.172 - 0.237)	0.124***(0.104 - 0.148)	1.701***(1.563 - 1.852)	1.343***(1.232 - 1.465)	0.870***(0.796 - 0.951)	0.547***(0.498 - 0.601)	0.286***(0.259 - 0.316)	0.749***(0.678 - 0.828)	0.657***(0.594 - 0.726)	0.562***(0.509 - 0.621)	0.477***(0.432 - 0.526)	0.388***(0.350 - 0.430)	0.892*(0.788 - 1.009)	0.731***(0.646 - 0.827)	0.539***(0.477 - 0.610)	0.329***(0.290 - 0.374)	0.295***(0.259 - 0.338)	1.211***(1.109 - 1.323)	1.007(0.921 - 1.101)	0.781***(0.714 - 0.855)	0.618***(0.563 - 0.679)	0.470***(0.425 - 0.519)
var(_cons[Country_code])	3.530(0.733 - 17.005)	2.387*(0.924 - 6.163)	1.055(0.987 - 1.127)	22.257(0.284 - 1,742.271)	115.476**(1.369 - 9,738.746)	3.105(0.757 - 12.730)	3.242(0.749 - 14.034)	3.658(0.727 - 18.399)	5.789(0.652 - 51.372)	7.114(0.622 - 81.413)	1.932*(0.899 - 4.151)	1.454(0.925 - 2.285)	1.305(0.948 - 1.797)	1.312(0.944 - 1.823)	1.268*(0.964 - 1.670)	1.442*(0.973 - 2.139)	1.410*(0.974 - 2.042)	1.336*(0.977 - 1.826)	1.227*(0.983 - 1.530)	1.177*(0.987 - 1.402)	2.173(0.727 - 6.495)	2.061(0.741 - 5.728)	2.348(0.701 - 7.870)	3.209(0.621 - 16.573)	1.824(0.777 - 4.283)	7.234**(1.144 - 45.747)	5.487**(1.120 - 26.877)	4.330**(1.098 - 17.070)	3.111**(1.068 - 9.060)	2.348**(1.041 - 5.298)
Observations	735	1,029	1,029	588	1,323	645	610	575	540	505	903	854	805	756	707	903	854	805	756	707	516	488	460	432	404	1,161	1,098	1,035	972	909
Number of groups	5	7	7	4	9	5	5	5	5	5	7	7	7	7	7	7	7	7	7	7	4	4	4	4	4	9	9	9	9	9
ciEform in parentheses
*** p<0.01, ** p<0.05, * p<0.1

### Sheet: S11 - Deaths by country W2
Deaths - Wave2, by country groups
	Sounthern	Western	Eastern	Northern	Other	Sounthern	Sounthern	Sounthern	Sounthern	Sounthern	Western	Western	Western	Western	Western	Eastern	Eastern	Eastern	Eastern	Eastern	Northern	Northern	Northern	Northern	Northern	Other	Other	Other	Other	Other
VARIABLES	IRR (se)	IRR (se)	IRR (se)	IRR (se)	IRR (se)	IRR (se)	IRR (se)	IRR (se)	IRR (se)	IRR (se)	IRR (se)	IRR (se)	IRR (se)	IRR (se)	IRR (se)	IRR (se)	IRR (se)	IRR (se)	IRR (se)	IRR (se)	IRR (se)	IRR (se)	IRR (se)	IRR (se)	IRR (se)	IRR (se)	IRR (se)	IRR (se)	IRR (se)	IRR (se)
ID_day	1.036***(1.034 - 1.037)	1.034***(1.033 - 1.036)	1.032***(1.031 - 1.034)	1.034***(1.033 - 1.036)	1.037***(1.036 - 1.039)	1.029***(1.027 - 1.031)	1.031***(1.029 - 1.033)	1.031***(1.029 - 1.033)	1.030***(1.029 - 1.032)	1.030***(1.028 - 1.032)	1.019***(1.018 - 1.021)	1.019***(1.018 - 1.021)	1.020***(1.018 - 1.021)	1.020***(1.019 - 1.021)	1.020***(1.019 - 1.021)	1.027***(1.026 - 1.029)	1.029***(1.027 - 1.030)	1.029***(1.027 - 1.031)	1.028***(1.027 - 1.030)	1.028***(1.026 - 1.030)	1.025***(1.024 - 1.026)	1.025***(1.025 - 1.026)	1.026***(1.025 - 1.027)	1.026***(1.025 - 1.027)	1.026***(1.025 - 1.027)	1.028***(1.026 - 1.030)	1.028***(1.026 - 1.029)	1.028***(1.026 - 1.029)	1.027***(1.026 - 1.029)	1.027***(1.026 - 1.029)
Tpc1nolagw2	0.960***(0.953 - 0.967)	1.035***(1.028 - 1.042)	0.998(0.989 - 1.007)	0.987***(0.979 - 0.996)	0.999(0.993 - 1.005)	0.960***(0.952 - 0.967)	0.964***(0.957 - 0.971)	0.969***(0.962 - 0.976)	0.964***(0.957 - 0.971)	0.956***(0.948 - 0.964)	1.030***(1.022 - 1.037)	1.025***(1.018 - 1.033)	1.024***(1.017 - 1.031)	1.024***(1.017 - 1.031)	1.024***(1.017 - 1.031)	1.023***(1.013 - 1.032)	1.026***(1.017 - 1.035)	1.025***(1.016 - 1.034)	1.024***(1.015 - 1.033)	1.019***(1.011 - 1.028)	1.015***(1.009 - 1.021)	1.015***(1.009 - 1.021)	1.012***(1.007 - 1.018)	1.010***(1.004 - 1.016)	1.008***(1.002 - 1.015)	0.997(0.992 - 1.003)	0.996(0.990 - 1.002)	0.997(0.991 - 1.003)	0.998(0.992 - 1.004)	0.997(0.992 - 1.003)
Tpc2nolagw2	1.036***(1.030 - 1.041)	1.058***(1.049 - 1.068)	1.044***(1.034 - 1.054)	0.970***(0.951 - 0.989)	1.028***(1.014 - 1.041)	1.041***(1.035 - 1.047)	1.038***(1.033 - 1.044)	1.034***(1.029 - 1.039)	1.034***(1.029 - 1.039)	1.037***(1.032 - 1.043)	1.056***(1.045 - 1.067)	1.050***(1.040 - 1.061)	1.047***(1.036 - 1.057)	1.048***(1.038 - 1.059)	1.044***(1.033 - 1.054)	1.029***(1.020 - 1.039)	1.027***(1.018 - 1.037)	1.025***(1.016 - 1.034)	1.025***(1.016 - 1.034)	1.026***(1.016 - 1.035)	0.988**(0.978 - 1.000)	0.996(0.984 - 1.007)	1.006(0.994 - 1.019)	1.005(0.992 - 1.017)	1.001(0.989 - 1.013)	1.010(0.996 - 1.025)	1.006(0.992 - 1.020)	1.001(0.988 - 1.015)	0.994(0.981 - 1.008)	0.984**(0.970 - 0.998)
Tpc3nolagw2	1.008**(1.000 - 1.016)	1.004(0.994 - 1.015)	1.048***(1.041 - 1.056)	1.052***(1.035 - 1.070)	1.013***(1.004 - 1.022)	1.018***(1.009 - 1.027)	1.006(0.998 - 1.015)	1.001(0.993 - 1.010)	1.011***(1.003 - 1.019)	1.021***(1.012 - 1.029)	1.011(0.997 - 1.025)	1.014**(1.002 - 1.027)	1.014**(1.001 - 1.027)	1.007(0.994 - 1.020)	1.007(0.993 - 1.020)	1.045***(1.036 - 1.053)	1.044***(1.036 - 1.052)	1.040***(1.033 - 1.048)	1.036***(1.029 - 1.044)	1.033***(1.026 - 1.040)	1.033***(1.023 - 1.043)	1.029***(1.019 - 1.039)	1.023***(1.013 - 1.032)	1.022***(1.012 - 1.032)	1.021***(1.011 - 1.032)	1.013***(1.005 - 1.021)	1.013***(1.005 - 1.020)	1.012***(1.004 - 1.019)	1.009**(1.002 - 1.016)	1.006(0.999 - 1.013)
Tpc1_21lagw2						0.996(0.989 - 1.003)					1.005(0.998 - 1.012)					0.996(0.987 - 1.005)					0.992***(0.986 - 0.998)					0.995(0.988 - 1.002)
Tpc2_21lagw2						0.989***(0.983 - 0.996)					0.962***(0.952 - 0.972)					0.992*(0.983 - 1.001)					0.980***(0.972 - 0.989)					1.013*(0.999 - 1.028)
Tpc3_21lagw2						0.989(0.974 - 1.005)					1.011*(0.999 - 1.023)					0.972***(0.962 - 0.983)					1.033***(1.027 - 1.039)					1.019***(1.012 - 1.026)
Tpc1_28lagw2							1.000(0.993 - 1.007)					1.009**(1.002 - 1.017)					0.989***(0.981 - 0.997)					0.985***(0.978 - 0.991)					0.998(0.992 - 1.005)
Tpc2_28lagw2							0.969***(0.962 - 0.976)					0.961***(0.952 - 0.970)					0.985***(0.977 - 0.994)					0.982***(0.974 - 0.990)					1.011(0.997 - 1.025)
Tpc3_28lagw2							0.969***(0.953 - 0.985)					1.007(0.996 - 1.018)					0.969***(0.960 - 0.979)					1.028***(1.022 - 1.034)					1.026***(1.019 - 1.033)
Tpc1_35lagw2								0.999(0.993 - 1.006)					1.009**(1.001 - 1.017)					0.980***(0.972 - 0.988)					0.977***(0.970 - 0.983)					1.001(0.994 - 1.008)
Tpc2_35lagw2								0.957***(0.950 - 0.964)					0.961***(0.952 - 0.970)					0.984***(0.976 - 0.993)					0.991**(0.982 - 0.999)					1.008(0.994 - 1.022)
Tpc3_35lagw2								0.967***(0.952 - 0.983)					1.006(0.995 - 1.017)					0.975***(0.965 - 0.984)					1.017***(1.011 - 1.024)					1.031***(1.024 - 1.039)
Tpc1_42lagw2									0.990***(0.984 - 0.997)					1.008*(1.000 - 1.015)					0.975***(0.967 - 0.984)					0.975***(0.969 - 0.982)					1.004(0.997 - 1.011)
Tpc2_42lagw2									0.963***(0.956 - 0.970)					0.961***(0.952 - 0.971)					0.990*(0.981 - 1.000)					1.003(0.995 - 1.011)					1.009(0.995 - 1.022)
Tpc3_42lagw2									0.966***(0.951 - 0.982)					0.995(0.983 - 1.006)					0.976***(0.967 - 0.986)					1.002(0.996 - 1.009)					1.041***(1.032 - 1.049)
Tpc1_49lagw2										0.977***(0.971 - 0.984)					1.006(0.998 - 1.014)					0.973***(0.964 - 0.983)					0.977***(0.970 - 0.984)					1.001(0.994 - 1.008)
Tpc2_49lagw2										0.975***(0.968 - 0.983)					0.965***(0.955 - 0.975)					0.992(0.982 - 1.003)					1.012***(1.004 - 1.020)					1.025***(1.011 - 1.039)
Tpc3_49lagw2										0.972***(0.954 - 0.990)					0.995(0.985 - 1.006)					0.981***(0.971 - 0.992)					0.992**(0.986 - 0.999)					1.052***(1.043 - 1.061)
ratechange	0.683***(0.592 - 0.787)	0.770***(0.689 - 0.860)	0.639***(0.575 - 0.711)	0.847**(0.728 - 0.985)	0.646***(0.581 - 0.717)	1.570***(1.387 - 1.778)	1.499***(1.334 - 1.684)	1.478***(1.324 - 1.650)	1.559***(1.393 - 1.743)	1.651***(1.468 - 1.858)	2.000***(1.773 - 2.255)	2.016***(1.790 - 2.271)	2.050***(1.819 - 2.310)	2.104***(1.869 - 2.369)	2.187***(1.942 - 2.463)	1.437***(1.284 - 1.608)	1.424***(1.278 - 1.587)	1.445***(1.300 - 1.606)	1.478***(1.331 - 1.642)	1.520***(1.366 - 1.691)	1.620***(1.478 - 1.776)	1.686***(1.539 - 1.847)	1.688***(1.535 - 1.855)	1.596***(1.450 - 1.756)	1.555***(1.413 - 1.712)	1.334***(1.237 - 1.439)	1.329***(1.233 - 1.432)	1.304***(1.211 - 1.403)	1.271***(1.184 - 1.365)	1.253***(1.170 - 1.342)
lnalpha	0.249***(0.222 - 0.280)	0.270***(0.246 - 0.297)	0.355***(0.323 - 0.389)	0.168***(0.141 - 0.200)	0.327***(0.289 - 0.370)	0.317***(0.286 - 0.351)	0.289***(0.261 - 0.321)	0.264***(0.237 - 0.293)	0.264***(0.238 - 0.293)	0.275***(0.248 - 0.305)	0.320***(0.293 - 0.349)	0.316***(0.289 - 0.344)	0.317***(0.290 - 0.346)	0.315***(0.289 - 0.344)	0.322***(0.295 - 0.351)	0.335***(0.307 - 0.365)	0.324***(0.297 - 0.353)	0.317***(0.291 - 0.346)	0.314***(0.288 - 0.343)	0.319***(0.292 - 0.348)	0.105***(0.093 - 0.119)	0.105***(0.093 - 0.118)	0.110***(0.098 - 0.124)	0.117***(0.104 - 0.132)	0.118***(0.105 - 0.133)	0.479***(0.443 - 0.517)	0.472***(0.437 - 0.510)	0.470***(0.435 - 0.508)	0.466***(0.431 - 0.503)	0.454***(0.420 - 0.490)
var(_cons[Country_code])	2.145(0.827 - 5.564)	4.748*(0.884 - 25.495)	1.682*(0.960 - 2.948)	4.452(0.520 - 38.115)	2.777**(1.058 - 7.288)	2.297(0.801 - 6.588)	1.556(0.878 - 2.759)	1.366(0.909 - 2.055)	1.691(0.857 - 3.338)	2.879(0.744 - 11.135)	1.475(0.921 - 2.361)	1.339(0.929 - 1.930)	1.272(0.934 - 1.733)	1.340(0.911 - 1.971)	1.330(0.909 - 1.947)	1.515*(0.945 - 2.429)	1.366*(0.955 - 1.952)	1.325*(0.960 - 1.829)	1.431*(0.948 - 2.159)	1.458*(0.942 - 2.258)	1.966(0.745 - 5.190)	1.601(0.810 - 3.166)	1.263(0.900 - 1.772)	1.231(0.913 - 1.660)	1.342(0.872 - 2.063)	1.280*(0.994 - 1.647)	1.207*(0.990 - 1.473)	1.171*(0.984 - 1.394)	1.153*(0.976 - 1.362)	1.138(0.955 - 1.358)
Observations	665	931	931	532	1,197	665	665	665	665	665	931	931	931	931	931	931	931	931	931	931	532	532	532	532	532	1,197	1,197	1,197	1,197	1,197
Number of groups	5	7	7	4	9	5	5	5	5	5	7	7	7	7	7	7	7	7	7	7	4	4	4	4	4	9	9	9	9	9
ciEform in parentheses
*** p<0.01, ** p<0.05, * p<0.1

### Sheet: S12 - Cases Wave 1 adjusted
Wave 1
Table S11. Incidence Rate Ratios (IRR) and 95% CI for the lagged-effects (7, 14, 21, 28 and 35 days) on SARS-CoV2 incidence of the three principal component (PCA) scores of NPIs, in 32 countries during the first wave of infections
VARIABLES	IRR (95%CI)	IRR (95%CI)	IRR (95%CI)	IRR (95%CI)	IRR (95%CI)	IRR (95%CI)
ID_day	1.029***(1.026 - 1.031)	1.027***(1.024 - 1.029)	1.023***(1.021 - 1.026)	1.019***(1.016 - 1.022)	1.014***(1.011 - 1.017)	1.006***(1.004 - 1.009)
Tpc1nolagw1	1.111***(1.107 - 1.116)	1.088***(1.081 - 1.096)	1.093***(1.087 - 1.099)	1.091***(1.086 - 1.096)	1.086***(1.081 - 1.090)	1.072***(1.068 - 1.076)
Tpc2nolagw1	1.047***(1.041 - 1.053)	1.034***(1.027 - 1.042)	1.040***(1.034 - 1.047)	1.039***(1.034 - 1.045)	1.032***(1.027 - 1.037)	1.025***(1.020 - 1.030)
Tpc3nolagw1	0.964***(0.957 - 0.971)	0.988**(0.979 - 0.998)	0.985***(0.978 - 0.993)	0.983***(0.976 - 0.990)	0.984***(0.978 - 0.990)	0.987***(0.982 - 0.992)
Tpc1_7lagw1		1.018***(1.011 - 1.025)
Tpc2_7lagw1		1.017***(1.010 - 1.025)
Tpc3_7lagw1		0.967***(0.958 - 0.976)
Tpc1_14lagw1			1.007***(1.002 - 1.012)
Tpc2_14lagw1			1.008***(1.002 - 1.014)
Tpc3_14lagw1			0.966***(0.959 - 0.974)
Tpc1_21lagw1				1.001(0.997 - 1.005)
Tpc2_21lagw1				0.998(0.992 - 1.003)
Tpc3_21lagw1				0.972***(0.965 - 0.979)
Tpc1_28lagw1					0.995***(0.991 - 0.999)
Tpc2_28lagw1					0.989***(0.984 - 0.994)
Tpc3_28lagw1					0.985***(0.979 - 0.991)
Tpc1_35lagw1						0.993***(0.990 - 0.996)
Tpc2_35lagw1						0.985***(0.980 - 0.990)
Tpc3_35lagw1						0.997(0.992 - 1.002)
ratechange	1.095***(1.079 - 1.111)	1.101***(1.084 - 1.118)	1.065***(1.051 - 1.080)	1.029***(1.018 - 1.039)	1.002(0.995 - 1.010)	0.986***(0.981 - 0.990)
GDP_annual_2019	1.000(1.000 - 1.000)	1.000(1.000 - 1.000)	1.000(1.000 - 1.000)	1.000(1.000 - 1.000)	1.000(1.000 - 1.000)	1.000(1.000 - 1.000)
HC_expenditure_euro_per_habitant	1.000***(1.000 - 1.001)	1.000***(1.000 - 1.001)	1.000***(1.000 - 1.001)	1.000***(1.000 - 1.001)	1.000***(1.000 - 1.001)	1.000***(1.000 - 1.001)
Pop_dens_2018	1.000(0.999 - 1.001)	1.000(0.999 - 1.001)	1.000(0.999 - 1.001)	1.000(0.999 - 1.001)	1.000(0.999 - 1.001)	1.000(0.999 - 1.001)
lnalpha	1.626***(1.557 - 1.698)	1.535***(1.469 - 1.603)	1.448***(1.386 - 1.513)	1.309***(1.252 - 1.368)	1.098***(1.050 - 1.148)	0.823***(0.786 - 0.861)
var(_cons[Country_code])	1.912***(1.357 - 2.693)	1.954***(1.372 - 2.783)	1.909***(1.356 - 2.686)	1.807***(1.321 - 2.471)	1.652***(1.267 - 2.154)	1.600***(1.249 - 2.049)
Observations	4,263	4,147	3,944	3,741	3,538	3,335
Number of groups	29	29	29	29	29	29
ciEform in parentheses
*** p<0.01, ** p<0.05, * p<0.1

### Sheet: S13 - Cases Wave 2 adjusted
Wave 2
Table S12. Incidence Rate Ratios (IRR) and 95% CI for the lagged-effects (7, 14, 21, 28 and 35 days) on SARS-CoV2 incidence of the three principal component (PCA) scores of NPIs, in 32 countries during the second wave of infections
VARIABLES	IRR (95%CI)	IRR (95%CI)	IRR (95%CI)	IRR (95%CI)	IRR (95%CI)	IRR (95%CI)
ID_day	1.025***(1.024 - 1.025)	1.024***(1.024 - 1.025)	1.024***(1.024 - 1.025)	1.025***(1.024 - 1.026)	1.025***(1.025 - 1.026)	1.026***(1.025 - 1.027)
Tpc1nolagw2	0.999(0.996 - 1.002)	1.001(0.997 - 1.005)	1.000(0.997 - 1.004)	1.000(0.997 - 1.003)	1.000(0.997 - 1.002)	1.000(0.997 - 1.002)
Tpc2nolagw2	1.029***(1.025 - 1.033)	1.025***(1.021 - 1.030)	1.029***(1.025 - 1.033)	1.030***(1.027 - 1.034)	1.032***(1.028 - 1.035)	1.030***(1.027 - 1.034)
Tpc3nolagw2	1.030***(1.027 - 1.034)	1.019***(1.014 - 1.025)	1.023***(1.019 - 1.027)	1.024***(1.020 - 1.028)	1.023***(1.019 - 1.027)	1.024***(1.020 - 1.027)
Tpc1_7lagw2		0.998(0.994 - 1.002)
Tpc2_7lagw2		1.005**(1.000 - 1.009)
Tpc3_7lagw2		1.014***(1.009 - 1.020)
Tpc1_14lagw2			0.997**(0.994 - 1.000)
Tpc2_14lagw2			1.000(0.996 - 1.003)
Tpc3_14lagw2			1.013***(1.009 - 1.017)
Tpc1_21lagw2				0.997*(0.994 - 1.000)
Tpc2_21lagw2				0.991***(0.987 - 0.995)
Tpc3_21lagw2				1.011***(1.008 - 1.015)
Tpc1_28lagw2					0.999(0.996 - 1.002)
Tpc2_28lagw2					0.980***(0.977 - 0.984)
Tpc3_28lagw2					1.009***(1.006 - 1.013)
Tpc1_35lagw2						0.998(0.996 - 1.001)
Tpc2_35lagw2						0.975***(0.971 - 0.979)
Tpc3_35lagw2						1.006***(1.003 - 1.010)
ratechange	1.623***(1.540 - 1.712)	1.644***(1.559 - 1.733)	1.632***(1.547 - 1.722)	1.606***(1.522 - 1.695)	1.581***(1.500 - 1.666)	1.590***(1.510 - 1.675)
GDP_annual_2019	1.000(1.000 - 1.000)	1.000(1.000 - 1.000)	1.000(1.000 - 1.000)	1.000(1.000 - 1.000)	1.000(1.000 - 1.000)	1.000(1.000 - 1.000)
HC_expenditure_euro_per_habitant	1.000(1.000 - 1.000)	1.000(1.000 - 1.000)	1.000(1.000 - 1.000)	1.000(1.000 - 1.000)	1.000(1.000 - 1.000)	1.000(1.000 - 1.000)
Pop_dens_2018	1.000(1.000 - 1.001)	1.000(1.000 - 1.001)	1.000(1.000 - 1.001)	1.000(1.000 - 1.001)	1.000(1.000 - 1.001)	1.000(1.000 - 1.001)
lnalpha	0.326***(0.313 - 0.341)	0.324***(0.310 - 0.338)	0.323***(0.310 - 0.337)	0.323***(0.309 - 0.337)	0.318***(0.304 - 0.332)	0.313***(0.300 - 0.327)
var(_cons[Country_code])	1.529***(1.223 - 1.910)	1.542***(1.228 - 1.937)	1.493***(1.208 - 1.845)	1.391***(1.167 - 1.657)	1.298***(1.131 - 1.490)	1.260***(1.115 - 1.423)
Observations	3,857	3,857	3,857	3,857	3,857	3,857
Number of groups	29	29	29	29	29	29
ciEform in parentheses
*** p<0.01, ** p<0.05, * p<0.1
